# Implementation strategies and outcomes of intravenous iron use for treatment of anaemia during and after pregnancy in LMICs: a scoping review

**DOI:** 10.1101/2025.06.13.25329470

**Authors:** Mobolanle Balogun, Elizabeth Adjoa Kumah, Victoria Olawunmi Adaramoye, Ejemai Eboreime, Charles Ameh, Bosede Bukola Afolabi

## Abstract

**Background:** There is sufficient evidence of the efficacy of Intravenous (IV) over oral iron in treating anaemia in pregnancy and the postpartum. However, poor implementation can lead to little or no benefit. The objectives of this scoping review are to map and synthesise evidence related to implementation strategies and implementation outcomes of IV iron use for treating anaemia in pregnancy and the postpartum in low- and middle-income countries (LMICs).

**Methods:** This scoping review was conducted in accordance with the Joanna Briggs Institute’s methodology for conducting scoping reviews. Electronic databases were searched to identify relevant literature sources published up until June 2025. Two independent reviewers conducted screening using the Covidence software. Descriptive statistics was used to synthesise data and findings were reported narratively. Synthesis of implementation strategies was guided by the Expert Recommendations for Implementing Change compilation.

**Results:** Our search yielded 4,589 publications, 20 were included in the review. Ten studies used implementation strategies, mostly “assessment for readiness and identification of barriers and facilitators” (40%; 4/10) and “promotion of adaptability” (30%; 3/10). Fourteen studies mentioned the assessment of implementation outcomes; most assessed were acceptability (42.9%; 6/14) and fidelity (35.7%; 5/14). Only five studies used any theory, model, framework (TMF) or validated measures in the implementation of strategies or assessment of outcomes.

**Conclusion:** There is limited implementation research on the use of IV iron for the treatment of anaemia in pregnancy and the postpartum in LMICs. Critically, the use of TMFs and validated measures are deficient in current sources of evidence. More rigorous assessments of the implementation of IV iron for obstetric anaemia in LMICs are required to guide practice, policy and uptake.
