## Additional file 3 for "Implementation strategies and outcomes of intravenous iron use for treatment of anaemia during and after pregnancy in LMICs: a scoping review"

### Sheet: Sheet1
Serial number	First Author	Year of publication	Title	Aim of study	Country(ies)	Article type	Study design	Setting	Number of participants	Type of participants	Gestational age/trimester/number of days or weeks postpartum	Hb level/Grade of anaemia	Type of IV iron	Frequency and dose of IV iron	Implementation strategies described	ERIC classification of strategies	Strategy target category (Patient, provider, community,multiple categories, etc)	Key findings on implementation strategies	Implementation outcomes assessed	Outcome level (Patient, provider, community,multiple categories, etc)	Methods of data collection	Key findings on implementation outcomes	Analytical procedures
1	Afolabi	2022	Intravenous versus oral iron for iron deficiency anaemia in pregnant Nigerian women (IVON): study protocol for a randomised hybrid effectiveness-implementation trial.	To examine the effectiveness and safety of parenteral versus oral iron in the Nigerian context.	Nigeria (Lagos, Kano)	Study protocol	Type 1 effectiveness-implementation hybrid trial design	10 Health facilities	1056	Pregnant women 15-49 years	20-32 weeks GA	Hb < 10 g/dl/moderate or severe anaemia	Ferric Carboxymaltose	Single dose of 20 mg/kg up to a maximum of 1000 mg diluted in 200 ml of 0.9% sodium chloride and infused over 15–20 min.	1) Identify barriers and facilitators before finalizing protocol; 2) Consult with government officials before the study; 3) Adjust study design based on formative assessment findings	1) Assess for readiness and identify barriers and facilitators; 2) Use advisory boards and workgroups; 3) Tailor strategies	Multiple categories: patient, family, providers, policymakers	Findings on formative assessment - Threat of misinformation and conspiracy theories; important to provide clear, standard reference information for participants and family members; providers need expert periodic training given the novelty of the intervention; Need to consider all social levels for intervention success	1) Acceptability; 2) Feasilbility	Multiple categories: patients, family, providers, policy makers	1) Qualitative: focus group discussions, key informant interviews guided by CFIR. 2) Quantitative: Surveys of Acceptability of Intervention Measure, Feasibility of Intervention Measure	Not reported	1) Qualitative - Content analysis. 2) Quantittative -Descriptive analysis
2	Akinajo	2024	Acceptability of IV iron treatment for iron deficiency anaemia in pregnancy in Nigeria: a qualitative study with pregnant women, domestic decision-makers, and health care providers.	To prospectively understand the acceptability of IV iron therapy among a range of stakeholders in Nigeria.	Nigeria (Lagos, Kano)	Original research	Qualitative study	10 Health facilities	169	Pregnant women, matriachs, male partners, providers, health facility managers	20-32 weeks GA	Hb < 10 g/dl/moderate or severe anaemia	Ferric Carboxymaltose	Single dose of 20 mg/kg up to a maximum of 1000 mg diluted in 200 ml of 0.9% sodium chloride and infused over 15–20 min.	N/A	N/A	N/A	N/A	Acceptability	Multiple categories: pregnant women, matriachs, male partners, providers, health facility managers	Focus group discussions, key informant interviews guided by CFIR	Generally, all stakeholders had a positive affective attitude towards IV iron based on its comparative advantages to oral iron. The HCPs noted the effectiveness of IV iron in its ability to evoke an immediate response and capacity to reduce anaemia-related complications. It was perceived as a suitable alternative to blood transfusion for specific individuals based on ethicality. However, to pregn…	Content analysis. Theoretical framework of acceptability guided analysis
3	Akinajo	2024	Implementation fidelity of intravenous ferric carboxymaltose administration for iron deficiency anaemia in pregnancy: a mixed-methods study nested in a clinical trial in Nigeria.	To assess the fidelity of skilled health personnel in administering ferric carboxymaltose safely to treat factors which influence implementation fidelity within the setting of a clinical trial in Nigeria.	Nigeria (Lagos, Kano)	Original research	Mixed-method study	11 Health facilities	254 observations; 14 skilled health personnel	Skilled health personnel (SHP) providing care to pregnant women	20-32 weeks GA	Hb < 10 g/dl/moderate or severe anaemia	Ferric Carboxymaltose	Single dose of 20 mg/kg up to a maximum of 1000 mg diluted in 200 ml of 0.9% sodium chloride and infused over 15–20 min.	1) Health care provider training; 2) Provision of treatment protocol, guidelines, counselling charts and algorithm; 3) Provison of emergency drugs and resuscitation equipment; 4) Monitoring of progress and continous engagement to improve quality of care; 5) Monthly feedback to SHP	1) Conduct ongoing training; 2) Distribute educational materials; 3) Change physical structure and equipment; 4) Provide clinical supervision	Providers	Readily available charts and protocols contributed to high performance in highly adherent facilities. Resuscitation materials were not used as intended at several sites largely because of non-proximity to point of FCM administration	Fidelity	Providers	1) Quantitative: direct observation. 2) Qualitative: indepth interviews. Both methods guided by consolidated framework for implementation fidelity	Adherence to FCM administration as per protocol was moderate (63%) and varied depending on facility level. The lowest level of adherence was observed in PHCs (36%). Median, adherence level showed significant differences by facility level (p = 0.001) but not by state (p = 0.889).	1) Quantitative - Descriptive and bivariable analyses. 2) Qualitative - Thematic analysis.
4	Derman	2025	Single-dose intravenous iron vs oral iron for treatment of maternal iron deficiency anaemia: a randomized clinical trial	To determine whether single-dose intravenous iron for primary treatment of maternal iron deficiency anemia in the second trimester is superior to twice daily oral iron in reducing incidence of low birth weight infants and maternal anemia at delivery	India (Karnataka and Rajasthan)	Original research	Randomised controlled trial	77 Health facilities	4320	Pregnant women 18 - 40 years	14-17 weeks GA	Hb 7-9.9 g/dl/Moderate anaemia	1) Ferric carboxymaltose 2) Ferric derisomaltose	Single dose of 20 mg/kg up to a maximum of 1000 mg	Accredited Social Health Activists who lived within the communities of recruiting community health and primary health centres (CHCs and PHCs) participated in the study (with authorization of the supervising health officials) and were trained to help identify women early in pregnancy who were potential study enrollees. ASHAs were also available to accompany potential participants to facilities for…	Provide local technical assistance	Patients	Not reported	N/A	N/A	N/A	N/A	N/A
5	Devasenapathy	2015	An Observational Study on the Use of IV Iron Sucrose Among Anaemic Pregnant Women in Government Healthcare Facilities from Two States of India.	The aim of the registry was to gather information on the level of anaemia at which Iron Sucrose (IS) therapy was initiated, the average total dose of IS administered, the dosage schedule, type of health care professional administering the infusion, method and duration of infusion (slow/bolus) and proportion of women developing major and/or minor adverse reaction during and after administration of…	India (Tamil Nadu, Utter Pradesh	Original research	Observational study (registry)	40 health facilities	764 patient records	Pregnant and postpartum women	First to third trimester of pregnancy. Length of post-partum period not reported	The mean (SD) Hb of the pregnant women was 8.3 g% (0.8) at the start of the infusion/moderate anaemia	Iron sucrose	Dose range: 30 - 1000 gm [mean dose (SD): 319 (144) gm]; Infusion duration: 5 - 120 minutes [median (IQR): 30 (25, 40); Number of doses: 1 - 5	Use of registry	Change record systems	Health system	Not reported	Compliance (fidelity)	Multiple categories: Providers, patient	Registry		Descriptive analysis
6	Divakar	2012	Iron-deficiency anemia in pregnant women: What preventing practitioners from using IV iron sucrose	To assess the problems/limitations of health care practitioners to treat IDA with IV iron sucrose in pregnant women	India (urban and rural)	Original research	Cross-sectional study	Online survey	107	Care providers of pregnant women	Not reported	Most (28.1%) respondents said that the majority of the anemic patients were between 9.9 and 7.0 mg/dl Hb—moderate category.	Iron sucrose	Not reported	N/A	N/A	N/A	N/A	1) Adoption; 2) Reasons for use and non-use (Acceptability)	Provider	Online survey		Descriptive analysis
7	Haldar	2018	Effect of intravenous iron sucrose on hemoglobin level, when administered in a standard-dose, to anemic pregnant women in rural Northern India.	To assess the effectiveness of intravenous iron sucrose in terms of the change in Hb level among anemic pregnant women in a primary care setting	India (Rural Haryana)	Original research	Retrospective analysis of the routine clinical data	2 health facilities	990	Pregnant women	Second or third trimester	Hb < 10 g/dl/moderate or severe anaemia	Iron sucrose	400mg in four equally divided doses of 100 mg diluted in 100 ml of normal saline as intravenous infusion over a period of 30–40 min on alternate days	1) Pregnant women with severe anemia (Hb level<7.0 g/dL) were advised to undergo blood transfusion at the district hospital. Some pregnant women rejected the advice.These pregnant women were thereafter offered infusion of IVIS in their best interest. 2) Clinical supervision	1) Promote adaptability; 2) Provide clinical supervision	Patients, providers	92 women with severe anaemia received IV iron as a result of the adaptation. The number of pregnant women with severe anemia declined from 92 to 13 at endline (85.9% reduction)	N/A	N/A	N/A	N/A	N/A
8	Jogia	2017	A prospective study of adverse effects and compliance of intravenous iron sucrose for the treatment of severe anemia in ante- and post-natal women.	To determine iron sucrose compliance and safety in the treatment of iron deficiency anemia in ante- and post-natal women.	India (Gujarat)	Original research	Prospective study	1 health facility	406	Pregnant and postpartum women	Not reported	4-7 g/dL/ severe anaemia	Iron sucrose	Total dose was given in divided doses on alternate days up to 3 times a week. Each dose was 200 mg iron sucrose diluted in 100 ml of isotonic sodium chloride solution (normal saline) given over 30 minutes	N/A	N/A	N/A	N/A	Compliance (fidelity)	Patient	Observation of follow-up and phone call enquiry	Higher percentage of multipara women (65.7%) interrupted iron sucrose treatment between 3 and 6 doses compared to primigravida and postpartum women	Inferential statistics (Chi-square)
9	Jose	2019	Comparison of ferric Carboxymaltose and iron sucrose complex for treatment of iron deficiency anemia in pregnancy- randomised controlled trial.	To evaluate the efficacy, safety, cost effectivity of ferric carboxymaltose compared with iron sucrose complex for treatment of moderate to severe iron deficiency anemia in pregnancy.	India (New Delhi)	Original research	Randomised controlled trial	1 health facility	100	Pregnant women	16-36 weeks gestation	Hb > 60g/L and < 100g/L and iron deficiency anemia (IDA)/ moderate or severe anaemia	Ferric Carboxymaltose and Iron sucrose	FCM: Maximal dose of 1000mg diluted in 200 ml 0.9% normal saline and administered over 30min; Iron sucrose: 300mg in 200ml NS over 15-20 min twice weekly till dosage was completed, not to exceed 600mg pe rweek.	Due to the limited availability of safety data for FCM use in pregnancy, a longer infusion protocol (30min) than recommended by the manufacturer (15 min) was used.	Promote adaptability	Patients	Not reported	N/A	N/A	N/A	N/A	N/A
10	Kaur	2022	Effectiveness of Intravenous Iron Sucrose Therapy in Routine Antenatal Care for the Treatment of Moderate to Severe Anemia Among Pregnant Women Attending a Secondary Care Hospital in North India: A Retrospective Analysis.	To estimate the effectiveness of IV iron sucrose when given as routine therapy to pregnant women with moderate to severe anemia who attended an antenatal clinic at a secondary care hospital.	India (Haryana)	Original research	Retrospective analysis of the routine clinical data	1 health facility	282	Pregnant women	> 12 weeks gestation	7-9.9g/dl/moderate anaemia	Iron sucrose	300 mg of elemental iron diluted in 300 mL of normal saline over a period of one hour per sitting on alternate days to a maximum of 600 mg per week	Pregnant women with Hb level <7.0-5.0 gm/dL, who did not agree to blood transfusion, were then offered IVIS in their best interest	Promote adaptability	Patients	14 women with severe anaemia received IV iron as a result of the adaptation	N/A	N/A	N/A	N/A	N/A
11	Mamani-Mategula2025	2024	Using an experience-based codesign approach to develop strategies for implementing an intravenous iron intervention to treat moderate and severe anemia in pregnancy in Malawi.	To identify barriers and facilitators to IV iron use to treat anemia in pregnancy in the primary healthcare system of Malawi, and develop mitigating strategies for the successful implementation of REVAMP-TT.	Malawi (Zomba)	Original research	Experience-based co-design approach	8 Health facilities	93	Policymakers, government partners, health managers, healthcare providers, community members, pregnant women, caregivers, mothers-in-law, spouses, village health committee members, and village heads	Third trimester	Moderate to severe anaemia	Ferric Carboxymaltose	Single dose	Identify barriers and facilitators, co-design workshops to select prioritized barriers and develop mitigating strategies for the successful implementation of REVAMP-TT [A Randomized controlled trial of the Effect of intraVenous iron on Anemia in Malawian Pregnant women in the Third Trimester	1) Assess for readiness and identify barriers and facilitators; 2) Conduct local consensus discussions; 3) Involve patients and family members	Multiple categories: patient, family, community members, providers, policymakers	Key barriers to IV iron use to treat anemia in pregnancy in the primary healthcare system of Malawi included: the cost of IV iron, the lack of available resources and knowledge, local attitudes including myths and misconceptions about IV iron and keeping pregnancy a secret, local conditions, the lack of political will and buy-in from high-level leaders, the lack of capability of healthcare provid…	N/A	N/A	Key informant interviews guided by CFIR, group discussions	N/A	Thematic analysis guided by CFIR; Deliberation and mapping emergent implementation strategies to ERIC compilation
12	Mamani-Mategula	2025	Factors Affecting Access to and Utilisation of Intravenous Iron to Treat Anaemia in Pregnancy in Zomba, Malawi: A Qualitative Study	To explore the factors affecting access to and utilisation of IV iron to treat anaemia in pregnancy within the primary healthcare system of Malawi.	Malawi (Zomba)	Original research	Qualitative study	8 Health facilities	47	Pregnant women, caregivers (husbands, mothers, mothers-in-law)	Third trimester	Moderate to severe anaemia	Ferric Carboxymaltose	Single dose	Identify barriers and facilitators	Assess for readiness and identify barriers and facilitators	Multiple categories: patients, family	Supply-side barriers were lack of transparency in trial procedure, lack of continued community sensitisation about IV iron, long distances from home to the health facilities, long waiting times, and pregnant women non-compliance with appointments. Demand-side barriers were myths and misconceptions, cultural norms, lack of social and financial support from husbands, and physical discomfort when re…	N/A	N/A	Indepth interviews, focus group discussions based on the Patient-Centered Access to Healthcare (PCAH) Framework	N/A	Thematic analysis guided by PCAH
13	Manda-Taylor	2024	Perceptions and experiences of intravenous iron treatment for anaemia in pregnancy in Malawi: a formative qualitative study	To explore the opinions, and experiences and describe perspectives on the acceptability of IV iron to treat anaemia in pregnancy	Malawi (Blantyre, Zomba)	Original research	Qualitative study	2 health facilities	29, 7	Pregnant women, health workers	Second trimester	Moderate to severe anaemia	Ferric Carboxymaltose	Single dose	Identify barriers and facilitators	Assess for readiness and identify barriers and facilitators	Patient, Provider	Barriers: Superstitious narratives and perceptions about the research and drawing blood; confusion over the colour of the treatment; cost associated with procuring the treatment and how the treatment is administered e.g. associated pain, fear of injection and time to administer the intervention. Facilitators: single treatment dose and perceived improvements in health and maternal-child health out…	Acceptability, Feasibility	Patient, provider	Qualitative: focus group discussions, in-depth interviews	1) Results show preference for IV iron infusion as a single dose therapeutic. IV iron was tolerable and, to this end, acceptable to women who received the treatment and experienced the benefits. However, some significant barriers or conditions would affect health system implementation and community acceptance and affect uptake among women who might benefit from the treatment. 2)Health workers saw…	Thematic comparative analysis
14	Mohan	2021	Informing primi and elderly pregnant women about iron sucrose administration for moderate anemia can improve treatment compliance in public health facilities, kancheepuram health district, Tamil Nadu, India, 2017: a cross-sectional study.	To estimate the level of compliance to intravenous iron sucrose for the treatment of moderate anemia and to determine the factors associated with non-compliance to intravenous iron sucrose for the treatment of moderate anemia	India (Tamil Nadu)	Original research	Cross-sectional study	Community	350	Pregnant women >= 18 years	Completed 30 weeks with history of moderate anaemia in 20 to 30 weeks GA	Hb 7-8.9 g/dl/Moderate anaemia	Iron sucrose	100 mg Iron sucrose in 100 ml of normal saline for 20–30 min once a day for four days with 2–4 days of interval between each infusion within a period of two weeks.	N/A	N/A	N/A	N/A	Compliance (fidelity)	Patient	Interview with structured questionnaire; review of records with pregnant women	276 (79%) complied with iron sucrose treatment (95% CI: 73–84) (Design effect =1.9). Of these 276 women, 31 (8.9%) received six doses. Among the 74 (21%) women who were non-compliant, 39 (11.1%) did not receive even one dose. primigravida (OR 1.6, 95% CI: 1–2.8, PAR%: 15.6%), pregnant women who had drug reactions during treatment (OR: 6.1, 95% CI: 2.8–13.5, PAR%: 11.5%), non-availability of iron …	Descriptive analysis and Logistic regression
15	Nainar	2017	Undiluted iron sucrose administration in pregnant women with iron deficiency anaemia.	To study the safety and cost of providing intravenous iron sucrose via a bolus push technique over 2 to 5 minutes rather than the conventional slow intravenous infusion used everywhere.	India (Dharmapuri)	Original research	Observational study (Prospective study)	1 health facility	500	Pregnant and post-partum women	20-24 weeks gestation; post-delivery in wards	Hb < 7g/dL up to Hb = 8.9g/dl/ moderate to severe anaemia	Iron sucrose	200 mg on alternate days given for a maximum of 3 doses or 600 mg over a week	N/A	N/A	N/A	N/A	Cost	Health facility	Not reported	IV infusion needs IV set, 100 mL normal saline, which when not available 500 mL NS was used after discarding 400 mL, in a government hospital setup. Some amount of drug gets wasted in the IV set and the saline bottle. IV bolus is much cheaper than infusion.	Not reported
16	Prasanna	2014	Safety and efficacy of high dose intravenous iron sucrose for treating anaemia in pregnancy	To compare safety and efficacy of high dose iron sucrose to multiple divided doses of iron sucrose.	India (Andhra Pradesh)	Original research	Prospective study	1 health facility	60	Pregnant women	Not reported	6-9 g/dL/moderate to severe anaemia	Iron sucrose	Group A: total dose in a gap of 2-3 days with a maximum of 500mg as a single dose per day, diluted in 250 ml of 0.9% Nacl, over a period of 3 hrs. Group B: total dose in divided doses as maximum of 200mg on alternate days.	N/A	N/A	N/A	N/A	Patient satisfaction to therapy (Acceptability)	Patient	Likert's scale	Group A showed excellent in 53% patients, good in 20% patients, average in 6.6% patients and poor in 6.6% patients whereas group B showed excellent in 40% patients, good in 27% patients, average in 20% patients and poor in 13% patients.	Descriptive analysis
17	Ray	2020	Is IV iron sucrose a cost-effective option for treatment of severe anaemia in pregnancy as compared with oral iron?	To conduct a cost-effectiveness analysis of IV iron sucrose over oral therapy for treatment of severe anaemia in pregnancy to inform policy	India	Original research	Cost-effectiveness analysis in an RCT	4 health facilities	2018	Pregnant women	20-32 weeks GA	5-9 g/dL/moderate to severe anaemia	Iron sucrose	200mg administered per visit with a gap of 48–72h between two consecutive doses	N/A	N/A	N/A	N/A	Cost	Patient, health facility, policymakers	Limited societal perspective: Primary data collection for user cost, Secondary data sources for hospital costs, personal communication with Ministry of Health and Family Welfare	IV iron sucrose intervention was found to be more costly but more effective than the oral iron folic acid tablet for treatment of severe anaemia.	Incremental cost-effectiveness ratio
18	Saha	2024	Cost-effectiveness analysis of parenteral iron therapy compared to oral supplements in managing iron deficiency anemia among pregnant women	To compare the clinical efficacy and cost-effectiveness of parenteral iron, using intravenous iron sucrose (IVIS) therapy against the standard regimen of oral iron (OI) therapy for managing iron-deficiency anemia (IDA) among pregnant women in a natural primary care setting in Gujarat	India (Gujarat)	Original research	Prospective study	Health facilities		Pregnant women	14-18 weeks GA	Moderate to severe anaemia	Iron sucrose	Not reported	N/A	N/A	N/A	N/A	Cost	Patient, health facility	Societal perspective - User costs: Financial records, field interviews. Cost of therapy: government-approved rate contract, local bulk procurement. Consumables data were collected from the facility. Travel and wage losses were obtained from field records	The discounted cost per beneficiary for IVIS was US$ 87, while that for OI was US$ 49. The incremental cost-effectiveness ratio (ICER) was US$ 9.84, which is 0.049% of India’s per capita GDP. IVIS therapy was more cost-effective than OI therapy among pregnant women for management of moderate and severe anemia.	Incremental cost-effectiveness ratio
19	Tan	2008	Intravenous Iron-Sucrose Complex for Treatment of Iron Deficiency Anaemia in Pregnancy - Experience in an Obstetric Day Care Clinic in a Tertiary Hospital	To evaluate if outpatient administration of intravenous iron sucrose complex (Venofer) was a sensible option in treating iron deficiency anaemia during pregnancy and puerperium.	Malaysia (Kuala Lumpur)	Original research	Cross-sectional study	1 health facility	120	Pregnant and post-partum women	Mean GA: 34.5 weeks, postpartum period: not reported.	Pregnant women: 7.2-8.9g/dl (mean: 8.5+0.85g/dl). Post-partum women: 7.2-8.8g/dl (mean: 7.6+0.80g/dl)/moderate anaemia	Iron sucrose	200mg iron sucrose in 200ml normal saline over 1 hour 30 minutes was administered at an interval of 1 to 3 days to complete the total dose	N/A	N/A	N/A	N/A	Compliance (fidelity)	Patient	Facility record	10 patients (8.3%) did not complete their therapy - eight of them were antenatal mothers who delivered before completion of treatment; another two post-partum patients defaulted their follow-up.	Descriptive analysis
20	Tigga	2020	A comparative study to evaluate oral iron and intravenous iron sucrose for treatment of anemia in pregnancy in a poor socioeconomic region of Northeast India.	To compare the efficacy and safety of iron sucrose and oral iron for the treatment of iron-deficiency anemia in pregnancy and to know the acceptability of both the therapies among patients in terms of their like and dislike.	India (Tripura)	Original research	Comparative study	1 health facility	100	Pregnant women	18-28 weeks	7–10.9 g/dL/moderate anaemia	Iron sucrose	100 mg in 100 mL of normal saline on alternate days up to a maximum of 300 mg/week	N/A	N/A	N/A	N/A	Acceptability	Patient	Interview to assess “like” and “dislike” of therapy	Acceptability for IV therapy was higher than oral therapy based on like and dislike of cases after interviewing them at 4 and 8 weeks. It was noted that 78% of cases who were on oral iron liked the therapy, whereas 86% of cases on IVIS liked the same. However, this difference was not statistically significant as the P value observed was 0.298.	Not reported
